# Enteric pathogen burden and co-infection patterns across age and a rural-urban gradient: findings from the ECoMiD birth cohort, Northern Ecuador

**DOI:** 10.64898/2026.07.08.26357325

**Authors:** Nicolette A. Zhou, Caitlin Hemlock, Kelsey J. Jesser, Christine S. Fagnant-Sperati, Jesse D. Contreras, Benjamin F. Arnold, William Cevallos, Gabriel Trueba, Gwenyth O. Lee, Joseph N.S. Eisenberg, Karen Levy, the ECoMiD Investigators

## Abstract

Enteric pathogen infections are a major global health challenge, influenced by a variety of host and environmental factors, and their clinical presentation and treatment can be complicated by the presence of co-infections. The prevalence of enteric infections and co-infections tend to vary between rural and urban contexts, likely driven by underlying environmental, geographic, and demographic characteristics. To improve understanding of urbanicity and age on enteric pathogen prevalence and on co-infection risk, we measured 22 enteric pathogens in fecal samples collected from children aged 6, 12, and 18 months across a rural-urban gradient within the ECoMiD birth cohort study (*n*=473). Enteric pathogen burden was high and increased with age, with at least one pathogen detected in 91% of children at 6 months, 97% at 12 months, and 98% at 18 months. However, prevalence of some pathogens— notably *Salmonella enterica,* enterovirus, and rotavirus— decreased with age. Co-infections were also common (88%), and children were infected with as many as 11 pathogens simultaneously. The most frequently observed co-infection profiles included enteroaggregative *E. coli* and atypical enteropathogenic *E. coli*, followed by combinations with diffusely adherent *E. coli*, enterovirus, enterotoxigenic *E. coli*, and/or adenovirus. Enteric pathogen detection generally was higher in more rural settings, though patterns varied by pathogen. These results provide useful information for future examination of pathogen dynamics of co-occurrence. Given the ubiquity of enteric infections in high transmission settings, strategies that aim to reduce overall microbial exposure may be needed to supplement interventions targeting control of individual pathogens.

**AUTHOR SUMMARY:** Children living in low-resource settings are frequently exposed to pathogens that cause enteric infections, which can contribute to diarrhea, poor growth, and long-term health problems. Many children are infected with more than one pathogen at the same time, but we still know relatively little about how these infections occur together or how they vary across different environments. We examined stool samples collected from children during their first 18 months of life in communities ranging from urban to rural areas of northern Ecuador. We found that nearly every child carried at least one pathogen, and most carried several simultaneously. The number of pathogens increased as children grew older, and children living in more rural communities generally had a higher burden of infection. We also found that some pathogens occurred together more often than expected by chance, suggesting they may share common transmission routes or interact in ways that deserve further study. Our findings show that children in high-transmission settings experience a substantial burden of multiple simultaneous infections from an early age. These results support the need for interventions that reduce overall exposure to enteric pathogens, alongside strategies that target individual pathogens such as vaccines.
