## Supplementary material for "Enteric pathogen burden and co-infection patterns across age and a rural-urban gradient: findings from the ECoMiD birth cohort, Northern Ecuador": S2 Table

### Sheet: Sheet1
Table S2. Co-infection pathogen profiles
Number of samples with the pathogen profile	Number of pathogens in the pathogen profile	Pathogen profile
23	2	EAEC + aEPEC
19	2	Enterovirus + EAEC
17	2	EAEC + DAEC
16	3	EAEC + DAEC + aEPEC
13	3	Enterovirus + EAEC + DAEC
9	2	EAEC + tEPEC
9	3	Enterovirus + EAEC + aEPEC
8	3	Campylobacter spp. + EAEC + DAEC
7	3	EAEC + DAEC + ETEC
7	4	EAEC + DAEC + aEPEC + ETEC
7	4	Enterovirus + EAEC + DAEC + aEPEC
6	3	Adenovirus + EAEC + tEPEC
6	2	EAEC + ETEC
6	5	Enterovirus + EAEC + DAEC + aEPEC + ETEC
6	3	Enterovirus + EAEC + ETEC
5	2	Adenovirus + EAEC
5	3	Adenovirus + EAEC + DAEC
5	5	Adenovirus + EAEC + DAEC + aEPEC + ETEC
5	2	Campylobacter spp. + EAEC
5	2	DAEC + aEPEC
5	3	EAEC + DAEC + tEPEC
5	2	Enterovirus + Adenovirus
5	3	Enterovirus + EAEC + tEPEC
5	3	Enterovirus + Giardia lamblia + EAEC
4	4	Campylobacter spp. + EAEC + DAEC + aEPEC
4	3	Campylobacter spp. + EAEC + aEPEC
4	4	EAEC + DAEC + tEPEC + ETEC
4	2	EAEC + EIEC/Shigella
4	6	Enterovirus + Adenovirus + EAEC + DAEC + aEPEC + ETEC
4	4	Enterovirus + Adenovirus + EAEC + aEPEC
4	6	Enterovirus + Campylobacter spp. + EAEC + DAEC + aEPEC + ETEC
4	4	Enterovirus + Campylobacter spp. + EAEC + aEPEC
4	3	Enterovirus + Campylobacter spp. + aEPEC
4	2	Enterovirus + ETEC
4	2	Giardia lamblia + EAEC
4	4	Giardia lamblia + EAEC + DAEC + aEPEC
4	2	Giardia lamblia + aEPEC
4	2	aEPEC + EHEC
3	4	Adenovirus + Campylobacter spp. + DAEC + aEPEC
3	6	Adenovirus + Campylobacter spp. + EAEC + DAEC + aEPEC + ETEC
3	4	Adenovirus + EAEC + DAEC + aEPEC
3	5	Adenovirus + EAEC + DAEC + tEPEC + ETEC
3	5	Adenovirus + Norovirus + EAEC + DAEC + aEPEC
3	5	Campylobacter spp. + EAEC + DAEC + aEPEC + EIEC/Shigella
3	2	Campylobacter spp. + aEPEC
3	3	EAEC + aEPEC + ETEC
3	3	Enterovirus + Adenovirus + EAEC
3	4	Enterovirus + Adenovirus + EAEC + DAEC
3	4	Enterovirus + Adenovirus + EAEC + ETEC
3	5	Enterovirus + Adenovirus + EAEC + aEPEC + EHEC
3	5	Enterovirus + Campylobacter spp. + EAEC + tEPEC + ETEC
3	2	Enterovirus + DAEC
3	4	Enterovirus + EAEC + DAEC + tEPEC
3	4	Enterovirus + EAEC + aEPEC + ETEC
3	2	Enterovirus + aEPEC
3	5	Giardia lamblia + EAEC + DAEC + aEPEC + ETEC
3	3	Giardia lamblia + EAEC + ETEC
3	3	Norovirus + EAEC + DAEC + aEPEC
3	2	Salmonella enterica + EAEC
3	2	Salmonella enterica + aEPEC
3	2	aEPEC + ETEC
3	2	tEPEC + ETEC
2	2	Adenovirus + Campylobacter spp.
2	5	Adenovirus + Campylobacter spp. + EAEC + DAEC + aEPEC
2	4	Adenovirus + Campylobacter spp. + EAEC + aEPEC
2	2	Adenovirus + DAEC
2	4	Adenovirus + EAEC + DAEC + tEPEC
2	5	Adenovirus + EAEC + DAEC + tEPEC + EHEC
2	3	Adenovirus + EAEC + EIEC/Shigella
2	3	Adenovirus + EAEC + aEPEC
2	4	Adenovirus + EAEC + aEPEC + ETEC
2	4	Adenovirus + Norovirus + DAEC + aEPEC
2	6	Adenovirus + Norovirus + EAEC + DAEC + aEPEC + ETEC
2	3	Adenovirus + Salmonella enterica + EAEC
2	5	Adenovirus + Salmonella enterica + EAEC + DAEC + aEPEC
2	5	Adenovirus + Salmonella enterica + EAEC + DAEC + tEPEC
2	2	Adenovirus + aEPEC
2	5	Ascaris lumbricoides + Adenovirus + EAEC + DAEC + aEPEC
2	5	Ascaris lumbricoides + Adenovirus + EAEC + aEPEC + ETEC
2	8	Ascaris lumbricoides + Enterovirus + Adenovirus + EAEC + aEPEC + ETEC + EIEC/Shigella + EHEC
2	6	Ascaris lumbricoides + Enterovirus + Giardia lamblia + DAEC + aEPEC + ETEC
2	4	Astrovirus + Adenovirus + EAEC + DAEC
2	3	Astrovirus + Enterovirus + aEPEC
2	3	Astrovirus + Rotavirus + EAEC
2	5	Campylobacter spp. + EAEC + DAEC + aEPEC + ETEC
2	4	Campylobacter spp. + EAEC + aEPEC + EHEC
2	2	Campylobacter spp. + ETEC
2	4	Cryptosporidium spp. + Campylobacter spp. + EAEC + EIEC/Shigella
2	3	Cryptosporidium spp. + EAEC + DAEC
2	4	Cryptosporidium spp. + EAEC + aEPEC + ETEC
2	2	DAEC + ETEC
2	3	DAEC + aEPEC + ETEC
2	4	EAEC + DAEC + aEPEC + EIEC/Shigella
2	5	EAEC + DAEC + tEPEC + ETEC + EHEC
2	3	EAEC + ETEC + EIEC/Shigella
2	3	EAEC + aEPEC + EHEC
2	4	EAEC + aEPEC + ETEC + EIEC/Shigella
2	3	Enterovirus + Adenovirus + DAEC
2	4	Enterovirus + Adenovirus + DAEC + aEPEC
2	5	Enterovirus + Adenovirus + EAEC + DAEC + aEPEC
2	6	Enterovirus + Adenovirus + EAEC + DAEC + tEPEC + ETEC
2	3	Enterovirus + Adenovirus + aEPEC
2	4	Enterovirus + Campylobacter spp. + DAEC + aEPEC
2	4	Enterovirus + Campylobacter spp. + EAEC + DAEC
2	5	Enterovirus + Campylobacter spp. + EAEC + DAEC + tEPEC
2	6	Enterovirus + Campylobacter spp. + EAEC + DAEC + tEPEC + ETEC
2	4	Enterovirus + Campylobacter spp. + EAEC + ETEC
2	5	Enterovirus + Campylobacter spp. + EAEC + aEPEC + ETEC
2	6	Enterovirus + EAEC + DAEC + aEPEC + ETEC + EHEC
2	5	Enterovirus + EAEC + DAEC + tEPEC + ETEC
2	3	Enterovirus + EAEC + EIEC/Shigella
2	8	Enterovirus + Giardia lamblia + Adenovirus + Campylobacter spp. + EAEC + DAEC + aEPEC + ETEC
2	3	Enterovirus + Giardia lamblia + Campylobacter spp.
2	4	Enterovirus + Giardia lamblia + EAEC + DAEC
2	5	Enterovirus + Giardia lamblia + EAEC + DAEC + aEPEC
2	3	Enterovirus + Norovirus + EAEC
2	4	Enterovirus + Norovirus + EAEC + DAEC
2	5	Enterovirus + Norovirus + EAEC + DAEC + aEPEC
2	5	Enterovirus + Norovirus + Salmonella enterica + EAEC + DAEC
2	5	Enterovirus + Salmonella enterica + EAEC + DAEC + aEPEC
2	4	Enterovirus + Salmonella enterica + EAEC + aEPEC
2	2	Enterovirus + tEPEC
2	6	Giardia lamblia + Adenovirus + Campylobacter spp. + EAEC + DAEC + aEPEC
2	5	Giardia lamblia + Adenovirus + Campylobacter spp. + EAEC + aEPEC
2	3	Giardia lamblia + Adenovirus + EAEC
2	5	Giardia lamblia + Adenovirus + EAEC + DAEC + aEPEC
2	6	Giardia lamblia + Adenovirus + EAEC + DAEC + aEPEC + ETEC
2	4	Giardia lamblia + Cryptosporidium spp. + EAEC + aEPEC
2	2	Giardia lamblia + DAEC
2	4	Giardia lamblia + DAEC + aEPEC + EHEC
2	3	Giardia lamblia + EAEC + DAEC
2	4	Giardia lamblia + EAEC + DAEC + ETEC
2	3	Giardia lamblia + EAEC + EIEC/Shigella
2	2	Giardia lamblia + ETEC
2	5	Giardia lamblia + Norovirus + EAEC + DAEC + aEPEC
2	5	Giardia lamblia + Rotavirus + Adenovirus + EAEC + ETEC
2	5	Norovirus + EAEC + DAEC + aEPEC + ETEC
2	4	Norovirus + Salmonella enterica + EAEC + DAEC
2	2	Rotavirus + EAEC
2	2	Sapovirus + DAEC
2	5	Trichuris trichiura + EAEC + aEPEC + ETEC + EIEC/Shigella
2	2	aEPEC + EIEC/Shigella
2	4	tEPEC + ETEC + EIEC/Shigella + EHEC
1	3	Adenovirus + Campylobacter spp. + DAEC
1	5	Adenovirus + Campylobacter spp. + EAEC + DAEC + EIEC/Shigella
1	6	Adenovirus + Campylobacter spp. + EAEC + DAEC + aEPEC + EHEC
1	4	Adenovirus + Campylobacter spp. + EAEC + EIEC/Shigella
1	5	Adenovirus + Cryptosporidium spp. + Campylobacter spp. + EAEC + DAEC
1	6	Adenovirus + Cryptosporidium spp. + Campylobacter spp. + EAEC + DAEC + tEPEC
1	5	Adenovirus + Cryptosporidium spp. + Campylobacter spp. + EAEC + tEPEC
1	5	Adenovirus + Cryptosporidium spp. + DAEC + ETEC + EIEC/Shigella
1	5	Adenovirus + Cryptosporidium spp. + EAEC + DAEC + ETEC
1	6	Adenovirus + Cryptosporidium spp. + EAEC + DAEC + aEPEC + EIEC/Shigella
1	7	Adenovirus + Cryptosporidium spp. + EAEC + DAEC + aEPEC + EIEC/Shigella + EHEC
1	5	Adenovirus + Cryptosporidium spp. + EAEC + DAEC + tEPEC
1	4	Adenovirus + Cryptosporidium spp. + EAEC + ETEC
1	5	Adenovirus + Cryptosporidium spp. + EAEC + aEPEC + EHEC
1	5	Adenovirus + Cryptosporidium spp. + Norovirus + EAEC + DAEC
1	5	Adenovirus + Cryptosporidium spp. + Salmonella enterica + EAEC + DAEC
1	3	Adenovirus + DAEC + ETEC
1	3	Adenovirus + DAEC + aEPEC
1	5	Adenovirus + DAEC + aEPEC + EIEC/Shigella + EHEC
1	4	Adenovirus + EAEC + DAEC + EIEC/Shigella
1	5	Adenovirus + EAEC + DAEC + ETEC + EIEC/Shigella
1	5	Adenovirus + EAEC + DAEC + aEPEC + EHEC
1	5	Adenovirus + EAEC + DAEC + aEPEC + EIEC/Shigella
1	6	Adenovirus + EAEC + DAEC + aEPEC + EIEC/Shigella + EHEC
1	6	Adenovirus + EAEC + DAEC + aEPEC + ETEC + EHEC
1	7	Adenovirus + EAEC + DAEC + aEPEC + ETEC + EIEC/Shigella + EHEC
1	3	Adenovirus + EAEC + ETEC
1	4	Adenovirus + EAEC + aEPEC + EHEC
1	4	Adenovirus + EAEC + aEPEC + EIEC/Shigella
1	4	Adenovirus + EAEC + tEPEC + EHEC
1	4	Adenovirus + EAEC + tEPEC + ETEC
1	2	Adenovirus + Norovirus
1	5	Adenovirus + Norovirus + Campylobacter spp. + EAEC + DAEC
1	6	Adenovirus + Norovirus + Campylobacter spp. + EAEC + DAEC + ETEC
1	4	Adenovirus + Norovirus + EAEC + DAEC
1	5	Adenovirus + Norovirus + EAEC + DAEC + EIEC/Shigella
1	5	Adenovirus + Norovirus + EAEC + DAEC + ETEC
1	6	Adenovirus + Norovirus + EAEC + DAEC + aEPEC + EHEC
1	6	Adenovirus + Norovirus + EAEC + DAEC + tEPEC + ETEC
1	5	Adenovirus + Norovirus + EAEC + aEPEC + ETEC
1	5	Adenovirus + Norovirus + aEPEC + ETEC + EIEC/Shigella
1	3	Adenovirus + Norovirus + tEPEC
1	6	Adenovirus + Salmonella enterica + Campylobacter spp. + EAEC + aEPEC + ETEC
1	5	Adenovirus + Salmonella enterica + DAEC + aEPEC + ETEC
1	3	Adenovirus + Salmonella enterica + EIEC/Shigella
1	3	Adenovirus + aEPEC + ETEC
1	4	Adenovirus + aEPEC + ETEC + EIEC/Shigella
1	7	Ascaris lumbricoides + Adenovirus + Campylobacter spp. + EAEC + DAEC + aEPEC + ETEC
1	5	Ascaris lumbricoides + Adenovirus + Campylobacter spp. + EAEC + EIEC/Shigella
1	7	Ascaris lumbricoides + Adenovirus + Cryptosporidium spp. + Campylobacter spp. + EAEC + DAEC + aEPEC
1	5	Ascaris lumbricoides + Adenovirus + Cryptosporidium spp. + DAEC + aEPEC
1	7	Ascaris lumbricoides + Adenovirus + Cryptosporidium spp. + Norovirus + Campylobacter spp. + EAEC + DAEC
1	7	Ascaris lumbricoides + Adenovirus + Cryptosporidium spp. + Norovirus + DAEC + aEPEC + ETEC
1	4	Ascaris lumbricoides + Adenovirus + EAEC + DAEC
1	6	Ascaris lumbricoides + Adenovirus + EAEC + DAEC + ETEC + EIEC/Shigella
1	5	Ascaris lumbricoides + Adenovirus + EAEC + ETEC + EIEC/Shigella
1	5	Ascaris lumbricoides + Adenovirus + EAEC + tEPEC + EIEC/Shigella
1	5	Ascaris lumbricoides + Adenovirus + EAEC + tEPEC + ETEC
1	8	Ascaris lumbricoides + Adenovirus + Norovirus + Campylobacter spp. + EAEC + tEPEC + ETEC + EHEC
1	4	Ascaris lumbricoides + Adenovirus + Norovirus + tEPEC
1	10	Ascaris lumbricoides + Astrovirus + Cyclospora cayetanensis + Giardia lamblia + Adenovirus + Norovirus + EAEC + DAEC + aEPEC + EHEC
1	8	Ascaris lumbricoides + Astrovirus + Enterovirus + Cryptosporidium spp. + Campylobacter spp. + EAEC + aEPEC + ETEC + EHEC
1	7	Ascaris lumbricoides + Astrovirus + Enterovirus + Giardia lamblia + Adenovirus + EAEC + ETEC
1	7	Ascaris lumbricoides + Astrovirus + Giardia lamblia + Adenovirus + DAEC + aEPEC + EHEC
1	6	Ascaris lumbricoides + Astrovirus + Giardia lamblia + Campylobacter spp. + aEPEC + ETEC
1	8	Ascaris lumbricoides + Astrovirus + Salmonella enterica + Campylobacter spp. + EAEC + DAEC + aEPEC + ETEC
1	3	Ascaris lumbricoides + Campylobacter spp. + EAEC
1	5	Ascaris lumbricoides + Campylobacter spp. + EAEC + DAEC + aEPEC
1	4	Ascaris lumbricoides + Campylobacter spp. + EAEC + aEPEC
1	4	Ascaris lumbricoides + DAEC + aEPEC + EHEC
1	2	Ascaris lumbricoides + EAEC
1	3	Ascaris lumbricoides + EAEC + DAEC
1	4	Ascaris lumbricoides + EAEC + DAEC + aEPEC
1	5	Ascaris lumbricoides + EAEC + DAEC + aEPEC + EIEC/Shigella
1	4	Ascaris lumbricoides + EAEC + DAEC + tEPEC
1	3	Ascaris lumbricoides + EAEC + EIEC/Shigella
1	3	Ascaris lumbricoides + EAEC + aEPEC
1	4	Ascaris lumbricoides + EAEC + aEPEC + EHEC
1	4	Ascaris lumbricoides + EAEC + aEPEC + EIEC/Shigella
1	5	Ascaris lumbricoides + EAEC + aEPEC + ETEC + EIEC/Shigella
1	7	Ascaris lumbricoides + Entamoeba histolytica + Adenovirus + Campylobacter spp. + EAEC + aEPEC + ETEC
1	6	Ascaris lumbricoides + Enterovirus + Adenovirus + Cryptosporidium spp. + Campylobacter spp. + EAEC
1	6	Ascaris lumbricoides + Enterovirus + Adenovirus + EAEC + DAEC + ETEC
1	9	Ascaris lumbricoides + Enterovirus + Adenovirus + EAEC + DAEC + aEPEC + ETEC + EIEC/Shigella + EHEC
1	8	Ascaris lumbricoides + Enterovirus + Adenovirus + Norovirus + EAEC + DAEC + aEPEC + EIEC/Shigella
1	5	Ascaris lumbricoides + Enterovirus + Adenovirus + aEPEC + EHEC
1	5	Ascaris lumbricoides + Enterovirus + Adenovirus + aEPEC + ETEC
1	7	Ascaris lumbricoides + Enterovirus + Campylobacter spp. + EAEC + DAEC + aEPEC + ETEC
1	6	Ascaris lumbricoides + Enterovirus + Campylobacter spp. + EAEC + aEPEC + EHEC
1	4	Ascaris lumbricoides + Enterovirus + Cryptosporidium spp. + aEPEC
1	3	Ascaris lumbricoides + Enterovirus + EAEC
1	4	Ascaris lumbricoides + Enterovirus + EAEC + ETEC
1	4	Ascaris lumbricoides + Enterovirus + EAEC + aEPEC
1	4	Ascaris lumbricoides + Enterovirus + EAEC + tEPEC
1	9	Ascaris lumbricoides + Enterovirus + Giardia lamblia + Adenovirus + Campylobacter spp. + EAEC + DAEC + tEPEC + ETEC
1	11	Ascaris lumbricoides + Enterovirus + Giardia lamblia + Adenovirus + Campylobacter spp. + EAEC + DAEC + tEPEC + ETEC + EIEC/Shigella + EHEC
1	10	Ascaris lumbricoides + Enterovirus + Giardia lamblia + Adenovirus + Cryptosporidium spp. + EAEC + DAEC + aEPEC + ETEC + EHEC
1	7	Ascaris lumbricoides + Enterovirus + Giardia lamblia + Adenovirus + EAEC + DAEC + ETEC
1	8	Ascaris lumbricoides + Enterovirus + Giardia lamblia + Adenovirus + EAEC + DAEC + aEPEC + EHEC
1	8	Ascaris lumbricoides + Enterovirus + Giardia lamblia + Adenovirus + EAEC + tEPEC + ETEC + EIEC/Shigella
1	7	Ascaris lumbricoides + Enterovirus + Giardia lamblia + Adenovirus + Norovirus + Campylobacter spp. + DAEC
1	7	Ascaris lumbricoides + Enterovirus + Giardia lamblia + Adenovirus + Norovirus + EAEC + EIEC/Shigella
1	7	Ascaris lumbricoides + Enterovirus + Giardia lamblia + Cryptosporidium spp. + EAEC + DAEC + aEPEC
1	6	Ascaris lumbricoides + Enterovirus + Giardia lamblia + EAEC + DAEC + aEPEC
1	5	Ascaris lumbricoides + Enterovirus + Giardia lamblia + EAEC + ETEC
1	10	Ascaris lumbricoides + Enterovirus + Giardia lamblia + Rotavirus + Adenovirus + Norovirus + EAEC + DAEC + tEPEC + EHEC
1	8	Ascaris lumbricoides + Enterovirus + Giardia lamblia + Sapovirus + Adenovirus + Campylobacter spp. + EAEC + aEPEC
1	8	Ascaris lumbricoides + Enterovirus + Giardia lamblia + Sapovirus + Cryptosporidium spp. + aEPEC + ETEC + EHEC
1	4	Ascaris lumbricoides + Enterovirus + Giardia lamblia + Trichuris trichiura
1	9	Ascaris lumbricoides + Enterovirus + Rotavirus + Adenovirus + Norovirus + EAEC + DAEC + aEPEC + ETEC
1	11	Ascaris lumbricoides + Enterovirus + Rotavirus + Sapovirus + Adenovirus + Cryptosporidium spp. + Norovirus + EAEC + DAEC + aEPEC + EIEC/Shigella
1	6	Ascaris lumbricoides + Enterovirus + Salmonella enterica + Campylobacter spp. + EAEC + aEPEC
1	6	Ascaris lumbricoides + Enterovirus + Sapovirus + Adenovirus + EAEC + DAEC
1	8	Ascaris lumbricoides + Enterovirus + Sapovirus + Adenovirus + EAEC + DAEC + aEPEC + ETEC
1	7	Ascaris lumbricoides + Enterovirus + Trichuris trichiura + EAEC + tEPEC + ETEC + EIEC/Shigella
1	7	Ascaris lumbricoides + Giardia lamblia + Adenovirus + Campylobacter spp. + EAEC + DAEC + ETEC
1	9	Ascaris lumbricoides + Giardia lamblia + Adenovirus + Cryptosporidium spp. + Campylobacter spp. + EAEC + DAEC + aEPEC + ETEC
1	7	Ascaris lumbricoides + Giardia lamblia + Adenovirus + Cryptosporidium spp. + DAEC + aEPEC + ETEC
1	4	Ascaris lumbricoides + Giardia lamblia + Adenovirus + EAEC
1	6	Ascaris lumbricoides + Giardia lamblia + Adenovirus + EAEC + DAEC + aEPEC
1	6	Ascaris lumbricoides + Giardia lamblia + Campylobacter spp. + EAEC + DAEC + aEPEC
1	4	Ascaris lumbricoides + Giardia lamblia + Campylobacter spp. + ETEC
1	6	Ascaris lumbricoides + Giardia lamblia + EAEC + DAEC + aEPEC + EHEC
1	7	Ascaris lumbricoides + Giardia lamblia + Trichuris trichiura + Adenovirus + Campylobacter spp. + EAEC + aEPEC
1	6	Ascaris lumbricoides + Giardia lamblia + Trichuris trichiura + aEPEC + ETEC + EHEC
1	3	Ascaris lumbricoides + Giardia lamblia + aEPEC
1	6	Ascaris lumbricoides + Norovirus + Campylobacter spp. + EAEC + DAEC + EIEC/Shigella
1	7	Ascaris lumbricoides + Sapovirus + Adenovirus + Campylobacter spp. + EAEC + DAEC + aEPEC
1	5	Ascaris lumbricoides + Sapovirus + Adenovirus + DAEC + ETEC
1	4	Ascaris lumbricoides + Sapovirus + Salmonella enterica + EAEC
1	3	Astrovirus + Adenovirus + DAEC
1	5	Astrovirus + Adenovirus + EAEC + DAEC + EIEC/Shigella
1	6	Astrovirus + Adenovirus + EAEC + DAEC + aEPEC + ETEC
1	5	Astrovirus + Adenovirus + EAEC + DAEC + tEPEC
1	5	Astrovirus + Adenovirus + EAEC + aEPEC + EHEC
1	5	Astrovirus + Adenovirus + EAEC + aEPEC + ETEC
1	5	Astrovirus + Adenovirus + Norovirus + EAEC + aEPEC
1	4	Astrovirus + Campylobacter spp. + DAEC + EIEC/Shigella
1	3	Astrovirus + Campylobacter spp. + EAEC
1	5	Astrovirus + Campylobacter spp. + EAEC + aEPEC + ETEC
1	6	Astrovirus + Cryptosporidium spp. + Norovirus + Campylobacter spp. + DAEC + ETEC
1	3	Astrovirus + Cyclospora cayetanensis + Giardia lamblia
1	2	Astrovirus + EAEC
1	3	Astrovirus + EAEC + DAEC
1	4	Astrovirus + EAEC + DAEC + aEPEC
1	3	Astrovirus + EAEC + ETEC
1	3	Astrovirus + EAEC + aEPEC
1	4	Astrovirus + EAEC + aEPEC + EHEC
1	2	Astrovirus + Enterovirus
1	8	Astrovirus + Enterovirus + Adenovirus + Campylobacter spp. + EAEC + DAEC + aEPEC + ETEC
1	6	Astrovirus + Enterovirus + Adenovirus + Cryptosporidium spp. + EAEC + aEPEC
1	5	Astrovirus + Enterovirus + Adenovirus + EAEC + tEPEC
1	7	Astrovirus + Enterovirus + Adenovirus + Norovirus + EAEC + DAEC + ETEC
1	7	Astrovirus + Enterovirus + Campylobacter spp. + EAEC + DAEC + aEPEC + EIEC/Shigella
1	4	Astrovirus + Enterovirus + EAEC + ETEC
1	4	Astrovirus + Enterovirus + EAEC + aEPEC
1	11	Astrovirus + Enterovirus + Giardia lamblia + Adenovirus + Cryptosporidium spp. + Campylobacter spp. + EAEC + DAEC + aEPEC + ETEC + EHEC
1	8	Astrovirus + Enterovirus + Giardia lamblia + Adenovirus + Cryptosporidium spp. + EAEC + aEPEC + ETEC
1	8	Astrovirus + Enterovirus + Giardia lamblia + Adenovirus + EAEC + DAEC + aEPEC + ETEC
1	8	Astrovirus + Enterovirus + Giardia lamblia + Adenovirus + EAEC + DAEC + tEPEC + ETEC
1	6	Astrovirus + Enterovirus + Giardia lamblia + Adenovirus + EAEC + ETEC
1	4	Astrovirus + Enterovirus + Giardia lamblia + EAEC
1	5	Astrovirus + Enterovirus + Giardia lamblia + EAEC + aEPEC
1	7	Astrovirus + Enterovirus + Giardia lamblia + Norovirus + DAEC + aEPEC + EIEC/Shigella
1	8	Astrovirus + Enterovirus + Giardia lamblia + Rotavirus + EAEC + DAEC + aEPEC + ETEC
1	6	Astrovirus + Enterovirus + Norovirus + Campylobacter spp. + EAEC + EIEC/Shigella
1	6	Astrovirus + Enterovirus + Norovirus + EAEC + aEPEC + ETEC
1	6	Astrovirus + Giardia lamblia + Adenovirus + Campylobacter spp. + EAEC + tEPEC
1	7	Astrovirus + Giardia lamblia + Adenovirus + Cryptosporidium spp. + EAEC + DAEC + aEPEC
1	5	Astrovirus + Giardia lamblia + Adenovirus + DAEC + ETEC
1	6	Astrovirus + Giardia lamblia + Adenovirus + EAEC + DAEC + aEPEC
1	5	Astrovirus + Giardia lamblia + Campylobacter spp. + EAEC + aEPEC
1	10	Astrovirus + Giardia lamblia + Sapovirus + Adenovirus + Campylobacter spp. + EAEC + DAEC + aEPEC + ETEC + EHEC
1	6	Astrovirus + Giardia lamblia + Trichuris trichiura + Adenovirus + EAEC + DAEC
1	4	Astrovirus + Norovirus + EAEC + tEPEC
1	7	Astrovirus + Salmonella enterica + EAEC + DAEC + tEPEC + ETEC + EIEC/Shigella
1	3	Astrovirus + Salmonella enterica + aEPEC
1	3	Astrovirus + Sapovirus + Adenovirus
1	3	Astrovirus + aEPEC + EHEC
1	5	Campylobacter spp. + DAEC + aEPEC + ETEC + EIEC/Shigella
1	4	Campylobacter spp. + EAEC + DAEC + EIEC/Shigella
1	5	Campylobacter spp. + EAEC + DAEC + ETEC + EIEC/Shigella
1	5	Campylobacter spp. + EAEC + DAEC + aEPEC + EHEC
1	7	Campylobacter spp. + EAEC + DAEC + aEPEC + ETEC + EIEC/Shigella + EHEC
1	4	Campylobacter spp. + EAEC + DAEC + tEPEC
1	6	Campylobacter spp. + EAEC + DAEC + tEPEC + ETEC + EHEC
1	6	Campylobacter spp. + EAEC + DAEC + tEPEC + ETEC + EIEC/Shigella
1	3	Campylobacter spp. + EAEC + ETEC
1	4	Campylobacter spp. + EAEC + ETEC + EIEC/Shigella
1	3	Campylobacter spp. + EAEC + STEC
1	4	Campylobacter spp. + EAEC + aEPEC + ETEC
1	3	Campylobacter spp. + EAEC + tEPEC
1	4	Campylobacter spp. + EAEC + tEPEC + ETEC
1	4	Campylobacter spp. + aEPEC + ETEC + EHEC
1	3	Campylobacter spp. + tEPEC + ETEC
1	3	Cryptosporidium spp. + Campylobacter spp. + DAEC
1	4	Cryptosporidium spp. + Campylobacter spp. + EAEC + DAEC
1	7	Cryptosporidium spp. + Campylobacter spp. + EAEC + DAEC + aEPEC + ETEC + EHEC
1	4	Cryptosporidium spp. + Campylobacter spp. + EAEC + tEPEC
1	5	Cryptosporidium spp. + Campylobacter spp. + EAEC + tEPEC + ETEC
1	4	Cryptosporidium spp. + Campylobacter spp. + aEPEC + EIEC/Shigella
1	2	Cryptosporidium spp. + EAEC
1	5	Cryptosporidium spp. + EAEC + DAEC + aEPEC + EHEC
1	5	Cryptosporidium spp. + EAEC + DAEC + aEPEC + ETEC
1	5	Cryptosporidium spp. + EAEC + DAEC + tEPEC + ETEC
1	4	Cryptosporidium spp. + EAEC + ETEC + EIEC/Shigella
1	3	Cryptosporidium spp. + EAEC + aEPEC
1	5	Cryptosporidium spp. + Norovirus + EAEC + DAEC + aEPEC
1	6	Cryptosporidium spp. + Norovirus + EAEC + DAEC + aEPEC + ETEC
1	4	Cryptosporidium spp. + Salmonella enterica + EAEC + tEPEC
1	2	Cryptosporidium spp. + aEPEC
1	5	Cyclospora cayetanensis + Giardia lamblia + EAEC + DAEC + aEPEC
1	2	DAEC + EIEC/Shigella
1	3	DAEC + aEPEC + EHEC
1	2	DAEC + tEPEC
1	3	DAEC + tEPEC + EHEC
1	3	DAEC + tEPEC + ETEC
1	3	EAEC + DAEC + EIEC/Shigella
1	4	EAEC + DAEC + ETEC + EIEC/Shigella
1	4	EAEC + DAEC + aEPEC + EHEC
1	5	EAEC + DAEC + aEPEC + ETEC + EHEC
1	5	EAEC + DAEC + tEPEC + ETEC + EIEC/Shigella
1	3	EAEC + EIEC/Shigella + STEC
1	4	EAEC + ETEC + EIEC/Shigella + STEC
1	2	EAEC + STEC
1	3	EAEC + aEPEC + EIEC/Shigella
1	4	EAEC + aEPEC + EIEC/Shigella + EHEC
1	4	EAEC + aEPEC + ETEC + EHEC
1	3	EAEC + tEPEC + ETEC
1	4	EAEC + tEPEC + ETEC + EHEC
1	2	ETEC + EIEC/Shigella
1	2	ETEC + STEC
1	4	Entamoeba histolytica + Adenovirus + EAEC + aEPEC
1	4	Entamoeba histolytica + EAEC + aEPEC + ETEC
1	4	Enterovirus + Adenovirus + Campylobacter spp. + DAEC
1	6	Enterovirus + Adenovirus + Campylobacter spp. + DAEC + aEPEC + ETEC
1	5	Enterovirus + Adenovirus + Campylobacter spp. + EAEC + DAEC
1	6	Enterovirus + Adenovirus + Campylobacter spp. + EAEC + DAEC + ETEC
1	8	Enterovirus + Adenovirus + Campylobacter spp. + EAEC + DAEC + aEPEC + ETEC + EIEC/Shigella
1	5	Enterovirus + Adenovirus + Campylobacter spp. + EAEC + tEPEC
1	7	Enterovirus + Adenovirus + Cryptosporidium spp. + Campylobacter spp. + EAEC + aEPEC + ETEC
1	5	Enterovirus + Adenovirus + Cryptosporidium spp. + EAEC + EIEC/Shigella
1	6	Enterovirus + Adenovirus + Cryptosporidium spp. + EAEC + ETEC + EIEC/Shigella
1	7	Enterovirus + Adenovirus + Cryptosporidium spp. + Norovirus + EAEC + DAEC + tEPEC
1	5	Enterovirus + Adenovirus + DAEC + aEPEC + ETEC
1	6	Enterovirus + Adenovirus + DAEC + aEPEC + ETEC + EIEC/Shigella
1	5	Enterovirus + Adenovirus + EAEC + DAEC + ETEC
1	7	Enterovirus + Adenovirus + EAEC + DAEC + aEPEC + ETEC + EHEC
1	6	Enterovirus + Adenovirus + EAEC + DAEC + tEPEC + EHEC
1	4	Enterovirus + Adenovirus + EAEC + EIEC/Shigella
1	5	Enterovirus + Adenovirus + EAEC + ETEC + STEC
1	5	Enterovirus + Adenovirus + EAEC + aEPEC + ETEC
1	6	Enterovirus + Adenovirus + EAEC + aEPEC + ETEC + EIEC/Shigella
1	4	Enterovirus + Adenovirus + EAEC + tEPEC
1	3	Enterovirus + Adenovirus + ETEC
1	6	Enterovirus + Adenovirus + Norovirus + Campylobacter spp. + EAEC + DAEC
1	8	Enterovirus + Adenovirus + Norovirus + Campylobacter spp. + EAEC + DAEC + aEPEC + EHEC
1	8	Enterovirus + Adenovirus + Norovirus + Campylobacter spp. + EAEC + DAEC + aEPEC + ETEC
1	7	Enterovirus + Adenovirus + Norovirus + Campylobacter spp. + EAEC + aEPEC + ETEC
1	7	Enterovirus + Adenovirus + Norovirus + EAEC + DAEC + aEPEC + EHEC
1	7	Enterovirus + Adenovirus + Norovirus + EAEC + DAEC + aEPEC + EIEC/Shigella
1	7	Enterovirus + Adenovirus + Norovirus + EAEC + DAEC + aEPEC + ETEC
1	5	Enterovirus + Adenovirus + Norovirus + EAEC + ETEC
1	6	Enterovirus + Adenovirus + Norovirus + EAEC + ETEC + EIEC/Shigella
1	7	Enterovirus + Adenovirus + Norovirus + Salmonella enterica + EAEC + tEPEC + ETEC
1	5	Enterovirus + Adenovirus + Salmonella enterica + EAEC + DAEC
1	7	Enterovirus + Adenovirus + Salmonella enterica + EAEC + DAEC + aEPEC + ETEC
1	5	Enterovirus + Adenovirus + Salmonella enterica + EAEC + aEPEC
1	4	Enterovirus + Adenovirus + aEPEC + ETEC
1	3	Enterovirus + Campylobacter spp. + DAEC
1	6	Enterovirus + Campylobacter spp. + DAEC + aEPEC + ETEC + EIEC/Shigella
1	5	Enterovirus + Campylobacter spp. + DAEC + tEPEC + ETEC
1	5	Enterovirus + Campylobacter spp. + EAEC + DAEC + aEPEC
1	6	Enterovirus + Campylobacter spp. + EAEC + DAEC + aEPEC + EHEC
1	7	Enterovirus + Campylobacter spp. + EAEC + DAEC + aEPEC + ETEC + EHEC
1	6	Enterovirus + Campylobacter spp. + EAEC + aEPEC + ETEC + EHEC
1	6	Enterovirus + Campylobacter spp. + EAEC + aEPEC + ETEC + EIEC/Shigella
1	4	Enterovirus + Campylobacter spp. + EAEC + tEPEC
1	4	Enterovirus + Campylobacter spp. + aEPEC + EHEC
1	4	Enterovirus + Campylobacter spp. + aEPEC + EIEC/Shigella
1	5	Enterovirus + Campylobacter spp. + aEPEC + ETEC + EIEC/Shigella
1	2	Enterovirus + Cryptosporidium spp.
1	6	Enterovirus + Cryptosporidium spp. + Campylobacter spp. + EAEC + DAEC + aEPEC
1	4	Enterovirus + Cryptosporidium spp. + EAEC + DAEC
1	7	Enterovirus + Cryptosporidium spp. + EAEC + DAEC + tEPEC + ETEC + EHEC
1	4	Enterovirus + Cryptosporidium spp. + EAEC + ETEC
1	4	Enterovirus + Cryptosporidium spp. + EAEC + aEPEC
1	5	Enterovirus + Cryptosporidium spp. + EAEC + aEPEC + EIEC/Shigella
1	6	Enterovirus + Cryptosporidium spp. + EAEC + aEPEC + ETEC + EIEC/Shigella
1	3	Enterovirus + Cryptosporidium spp. + ETEC
1	6	Enterovirus + Cryptosporidium spp. + Norovirus + EAEC + DAEC + STEC
1	6	Enterovirus + Cryptosporidium spp. + Norovirus + EAEC + DAEC + tEPEC
1	7	Enterovirus + Cryptosporidium spp. + Salmonella enterica + EAEC + DAEC + ETEC + EIEC/Shigella
1	5	Enterovirus + Cryptosporidium spp. + Salmonella enterica + aEPEC + EIEC/Shigella
1	3	Enterovirus + Cryptosporidium spp. + aEPEC
1	4	Enterovirus + DAEC + ETEC + STEC
1	4	Enterovirus + DAEC + aEPEC + EHEC
1	4	Enterovirus + DAEC + aEPEC + ETEC
1	5	Enterovirus + EAEC + DAEC + ETEC + EIEC/Shigella
1	5	Enterovirus + EAEC + DAEC + ETEC + STEC
1	5	Enterovirus + EAEC + DAEC + aEPEC + EHEC
1	4	Enterovirus + EAEC + ETEC + STEC
1	4	Enterovirus + EAEC + aEPEC + EHEC
1	5	Enterovirus + EAEC + aEPEC + ETEC + EIEC/Shigella
1	2	Enterovirus + EIEC/Shigella
1	7	Enterovirus + Giardia lamblia + Adenovirus + Campylobacter spp. + EAEC + DAEC + EIEC/Shigella
1	7	Enterovirus + Giardia lamblia + Adenovirus + Campylobacter spp. + EAEC + DAEC + aEPEC
1	9	Enterovirus + Giardia lamblia + Adenovirus + Campylobacter spp. + EAEC + DAEC + aEPEC + ETEC + EIEC/Shigella
1	8	Enterovirus + Giardia lamblia + Adenovirus + Campylobacter spp. + EAEC + DAEC + tEPEC
1	9	Enterovirus + Giardia lamblia + Adenovirus + Campylobacter spp. + EAEC + DAEC + tEPEC + EIEC/Shigella + EHEC
1	5	Enterovirus + Giardia lamblia + Adenovirus + Campylobacter spp. + aEPEC
1	8	Enterovirus + Giardia lamblia + Adenovirus + Cryptosporidium spp. + Campylobacter spp. + EAEC + DAEC + ETEC
1	8	Enterovirus + Giardia lamblia + Adenovirus + Cryptosporidium spp. + Campylobacter spp. + EAEC + DAEC + aEPEC
1	10	Enterovirus + Giardia lamblia + Adenovirus + Cryptosporidium spp. + Campylobacter spp. + EAEC + DAEC + aEPEC + ETEC + EIEC/Shigella
1	6	Enterovirus + Giardia lamblia + Adenovirus + Cryptosporidium spp. + DAEC + aEPEC
1	7	Enterovirus + Giardia lamblia + Adenovirus + Cryptosporidium spp. + EAEC + DAEC + aEPEC
1	8	Enterovirus + Giardia lamblia + Adenovirus + Cryptosporidium spp. + EAEC + tEPEC + ETEC + EIEC/Shigella
1	5	Enterovirus + Giardia lamblia + Adenovirus + DAEC + aEPEC
1	4	Enterovirus + Giardia lamblia + Adenovirus + EAEC
1	7	Enterovirus + Giardia lamblia + Adenovirus + EAEC + DAEC + EIEC/Shigella + STEC
1	7	Enterovirus + Giardia lamblia + Adenovirus + EAEC + DAEC + ETEC + STEC
1	8	Enterovirus + Giardia lamblia + Adenovirus + EAEC + DAEC + aEPEC + EIEC/Shigella + EHEC
1	7	Enterovirus + Giardia lamblia + Adenovirus + EAEC + DAEC + aEPEC + ETEC
1	8	Enterovirus + Giardia lamblia + Adenovirus + EAEC + DAEC + aEPEC + ETEC + EIEC/Shigella
1	4	Enterovirus + Giardia lamblia + Adenovirus + Norovirus
1	7	Enterovirus + Giardia lamblia + Adenovirus + Norovirus + Campylobacter spp. + DAEC + EIEC/Shigella
1	8	Enterovirus + Giardia lamblia + Adenovirus + Norovirus + EAEC + DAEC + aEPEC + ETEC
1	6	Enterovirus + Giardia lamblia + Adenovirus + Norovirus + EAEC + ETEC
1	8	Enterovirus + Giardia lamblia + Adenovirus + Salmonella enterica + EAEC + aEPEC + ETEC + EHEC
1	8	Enterovirus + Giardia lamblia + Adenovirus + Salmonella enterica + EAEC + tEPEC + ETEC + EHEC
1	4	Enterovirus + Giardia lamblia + Campylobacter spp. + DAEC
1	7	Enterovirus + Giardia lamblia + Campylobacter spp. + EAEC + DAEC + aEPEC + EIEC/Shigella
1	6	Enterovirus + Giardia lamblia + Campylobacter spp. + EAEC + tEPEC + ETEC
1	9	Enterovirus + Giardia lamblia + Cryptosporidium spp. + Campylobacter spp. + EAEC + DAEC + aEPEC + EIEC/Shigella + EHEC
1	5	Enterovirus + Giardia lamblia + Cryptosporidium spp. + EAEC + aEPEC
1	5	Enterovirus + Giardia lamblia + Cryptosporidium spp. + EAEC + tEPEC
1	4	Enterovirus + Giardia lamblia + DAEC + ETEC
1	4	Enterovirus + Giardia lamblia + DAEC + tEPEC
1	5	Enterovirus + Giardia lamblia + EAEC + DAEC + ETEC
1	7	Enterovirus + Giardia lamblia + EAEC + DAEC + aEPEC + ETEC + EIEC/Shigella
1	6	Enterovirus + Giardia lamblia + EAEC + DAEC + tEPEC + EHEC
1	4	Enterovirus + Giardia lamblia + EAEC + ETEC
1	4	Enterovirus + Giardia lamblia + EAEC + aEPEC
1	6	Enterovirus + Giardia lamblia + EAEC + aEPEC + ETEC + EHEC
1	6	Enterovirus + Giardia lamblia + Norovirus + EAEC + DAEC + ETEC
1	8	Enterovirus + Giardia lamblia + Rotavirus + Adenovirus + EAEC + DAEC + aEPEC + EIEC/Shigella
1	5	Enterovirus + Giardia lamblia + Salmonella enterica + EAEC + tEPEC
1	9	Enterovirus + Giardia lamblia + Sapovirus + Adenovirus + Cryptosporidium spp. + EAEC + aEPEC + ETEC + EHEC
1	5	Enterovirus + Giardia lamblia + Sapovirus + Adenovirus + DAEC
1	8	Enterovirus + Giardia lamblia + Sapovirus + Adenovirus + EAEC + DAEC + aEPEC + EHEC
1	7	Enterovirus + Giardia lamblia + Sapovirus + Adenovirus + EAEC + aEPEC + EHEC
1	9	Enterovirus + Giardia lamblia + Sapovirus + Adenovirus + Norovirus + EAEC + aEPEC + ETEC + EHEC
1	7	Enterovirus + Giardia lamblia + Trichuris trichiura + Campylobacter spp. + EAEC + ETEC + EIEC/Shigella
1	4	Enterovirus + Giardia lamblia + aEPEC + ETEC
1	2	Enterovirus + Norovirus
1	4	Enterovirus + Norovirus + Campylobacter spp. + DAEC
1	5	Enterovirus + Norovirus + Campylobacter spp. + EAEC + DAEC
1	6	Enterovirus + Norovirus + Campylobacter spp. + EAEC + DAEC + ETEC
1	6	Enterovirus + Norovirus + Campylobacter spp. + EAEC + DAEC + aEPEC
1	6	Enterovirus + Norovirus + Campylobacter spp. + EAEC + tEPEC + ETEC
1	5	Enterovirus + Norovirus + DAEC + aEPEC + EHEC
1	7	Enterovirus + Norovirus + EAEC + DAEC + tEPEC + EIEC/Shigella + EHEC
1	5	Enterovirus + Norovirus + EAEC + aEPEC + ETEC
1	5	Enterovirus + Norovirus + EAEC + tEPEC + ETEC
1	3	Enterovirus + Norovirus + Salmonella enterica
1	4	Enterovirus + Norovirus + aEPEC + ETEC
1	7	Enterovirus + Rotavirus + Adenovirus + Campylobacter spp. + EAEC + aEPEC + ETEC
1	5	Enterovirus + Rotavirus + Adenovirus + aEPEC + ETEC
1	4	Enterovirus + Rotavirus + Campylobacter spp. + EAEC
1	6	Enterovirus + Rotavirus + Campylobacter spp. + EAEC + DAEC + aEPEC
1	6	Enterovirus + Rotavirus + EAEC + DAEC + aEPEC + ETEC
1	7	Enterovirus + Rotavirus + Norovirus + EAEC + DAEC + tEPEC + ETEC
1	8	Enterovirus + Rotavirus + Sapovirus + Adenovirus + Norovirus + EAEC + DAEC + ETEC
1	5	Enterovirus + Rotavirus + Sapovirus + EAEC + ETEC
1	5	Enterovirus + Salmonella enterica + Campylobacter spp. + EAEC + STEC
1	6	Enterovirus + Salmonella enterica + Campylobacter spp. + EAEC + tEPEC + EIEC/Shigella
1	3	Enterovirus + Salmonella enterica + DAEC
1	5	Enterovirus + Salmonella enterica + DAEC + aEPEC + ETEC
1	3	Enterovirus + Salmonella enterica + EAEC
1	4	Enterovirus + Salmonella enterica + EAEC + DAEC
1	5	Enterovirus + Salmonella enterica + aEPEC + ETEC + EHEC
1	7	Enterovirus + Sapovirus + Adenovirus + Campylobacter spp. + EAEC + DAEC + aEPEC
1	6	Enterovirus + Sapovirus + Adenovirus + EAEC + DAEC + aEPEC
1	7	Enterovirus + Sapovirus + Adenovirus + EAEC + DAEC + aEPEC + ETEC
1	5	Enterovirus + Sapovirus + Adenovirus + Norovirus + EAEC
1	10	Enterovirus + Sapovirus + Adenovirus + Salmonella enterica + Campylobacter spp. + EAEC + DAEC + tEPEC + ETEC + EIEC/Shigella
1	5	Enterovirus + Sapovirus + Campylobacter spp. + EAEC + DAEC
1	6	Enterovirus + Sapovirus + Campylobacter spp. + EAEC + DAEC + ETEC
1	5	Enterovirus + Sapovirus + EAEC + DAEC + aEPEC
1	5	Enterovirus + Sapovirus + Norovirus + EAEC + tEPEC
1	4	Enterovirus + Trichuris trichiura + Adenovirus + EAEC
1	6	Enterovirus + Trichuris trichiura + Adenovirus + EAEC + DAEC + ETEC
1	9	Enterovirus + Trichuris trichiura + Adenovirus + Salmonella enterica + EAEC + DAEC + aEPEC + ETEC + EIEC/Shigella
1	5	Enterovirus + Trichuris trichiura + Campylobacter spp. + EAEC + DAEC
1	5	Enterovirus + Trichuris trichiura + Campylobacter spp. + EAEC + ETEC
1	6	Enterovirus + Trichuris trichiura + Campylobacter spp. + EAEC + aEPEC + EIEC/Shigella
1	6	Enterovirus + Trichuris trichiura + Cryptosporidium spp. + Campylobacter spp. + aEPEC + EIEC/Shigella
1	6	Enterovirus + Trichuris trichiura + Norovirus + EAEC + DAEC + tEPEC
1	8	Enterovirus + Trichuris trichiura + Norovirus + Salmonella enterica + DAEC + tEPEC + ETEC + EHEC
1	4	Enterovirus + Trichuris trichiura + aEPEC + ETEC
1	3	Enterovirus + aEPEC + ETEC
1	4	Enterovirus + aEPEC + ETEC + EHEC
1	4	Enterovirus + aEPEC + ETEC + EIEC/Shigella
1	6	Giardia lamblia + Adenovirus + Campylobacter spp. + EAEC + DAEC + EIEC/Shigella
1	7	Giardia lamblia + Adenovirus + Campylobacter spp. + EAEC + DAEC + aEPEC + EHEC
1	6	Giardia lamblia + Adenovirus + Campylobacter spp. + EAEC + aEPEC + EIEC/Shigella
1	5	Giardia lamblia + Adenovirus + Campylobacter spp. + EAEC + tEPEC
1	4	Giardia lamblia + Adenovirus + Cryptosporidium spp. + Campylobacter spp.
1	8	Giardia lamblia + Adenovirus + Cryptosporidium spp. + Campylobacter spp. + EAEC + DAEC + aEPEC + EIEC/Shigella
1	6	Giardia lamblia + Adenovirus + Cryptosporidium spp. + DAEC + aEPEC + ETEC
1	7	Giardia lamblia + Adenovirus + Cryptosporidium spp. + EAEC + DAEC + aEPEC + EIEC/Shigella
1	8	Giardia lamblia + Adenovirus + Cryptosporidium spp. + EAEC + DAEC + aEPEC + EIEC/Shigella + EHEC
1	7	Giardia lamblia + Adenovirus + Cryptosporidium spp. + EAEC + DAEC + aEPEC + ETEC
1	10	Giardia lamblia + Adenovirus + Cryptosporidium spp. + Norovirus + Salmonella enterica + Campylobacter spp. + EAEC + DAEC + aEPEC + ETEC
1	4	Giardia lamblia + Adenovirus + EAEC + DAEC
1	6	Giardia lamblia + Adenovirus + EAEC + DAEC + aEPEC + EIEC/Shigella
1	7	Giardia lamblia + Adenovirus + EAEC + DAEC + aEPEC + ETEC + EIEC/Shigella
1	5	Giardia lamblia + Adenovirus + EAEC + DAEC + tEPEC
1	7	Giardia lamblia + Adenovirus + EAEC + DAEC + tEPEC + ETEC + EHEC
1	4	Giardia lamblia + Adenovirus + EAEC + ETEC
1	4	Giardia lamblia + Adenovirus + EAEC + aEPEC
1	5	Giardia lamblia + Adenovirus + EAEC + aEPEC + ETEC
1	4	Giardia lamblia + Adenovirus + EAEC + tEPEC
1	6	Giardia lamblia + Adenovirus + EAEC + tEPEC + EIEC/Shigella + EHEC
1	8	Giardia lamblia + Adenovirus + Norovirus + Campylobacter spp. + DAEC + aEPEC + ETEC + EHEC
1	6	Giardia lamblia + Adenovirus + Norovirus + EAEC + DAEC + tEPEC
1	7	Giardia lamblia + Adenovirus + Norovirus + EAEC + DAEC + tEPEC + ETEC
1	8	Giardia lamblia + Adenovirus + Salmonella enterica + Campylobacter spp. + EAEC + DAEC + aEPEC + ETEC
1	5	Giardia lamblia + Adenovirus + Salmonella enterica + EAEC + ETEC
1	5	Giardia lamblia + Adenovirus + aEPEC + ETEC + EHEC
1	3	Giardia lamblia + Adenovirus + tEPEC
1	6	Giardia lamblia + Campylobacter spp. + EAEC + DAEC + aEPEC + ETEC
1	6	Giardia lamblia + Campylobacter spp. + EAEC + DAEC + tEPEC + ETEC
1	4	Giardia lamblia + Campylobacter spp. + EAEC + STEC
1	5	Giardia lamblia + Campylobacter spp. + EAEC + aEPEC + EHEC
1	6	Giardia lamblia + Cryptosporidium spp. + Campylobacter spp. + EAEC + DAEC + STEC
1	5	Giardia lamblia + Cryptosporidium spp. + Campylobacter spp. + EAEC + tEPEC
1	3	Giardia lamblia + Cryptosporidium spp. + EAEC
1	8	Giardia lamblia + Cryptosporidium spp. + Norovirus + Campylobacter spp. + EAEC + DAEC + aEPEC + EIEC/Shigella
1	3	Giardia lamblia + DAEC + EIEC/Shigella
1	4	Giardia lamblia + DAEC + aEPEC + ETEC
1	4	Giardia lamblia + EAEC + DAEC + EIEC/Shigella
1	5	Giardia lamblia + EAEC + DAEC + aEPEC + EIEC/Shigella
1	6	Giardia lamblia + EAEC + DAEC + aEPEC + ETEC + EIEC/Shigella
1	4	Giardia lamblia + EAEC + DAEC + tEPEC
1	5	Giardia lamblia + EAEC + DAEC + tEPEC + EIEC/Shigella
1	3	Giardia lamblia + EAEC + aEPEC
1	6	Giardia lamblia + Norovirus + EAEC + DAEC + aEPEC + EHEC
1	7	Giardia lamblia + Norovirus + EAEC + aEPEC + ETEC + EIEC/Shigella + EHEC
1	6	Giardia lamblia + Rotavirus + Adenovirus + EAEC + aEPEC + ETEC
1	8	Giardia lamblia + Rotavirus + Adenovirus + Salmonella enterica + Campylobacter spp. + DAEC + aEPEC + EHEC
1	6	Giardia lamblia + Rotavirus + Cryptosporidium spp. + Norovirus + EAEC + DAEC
1	4	Giardia lamblia + Salmonella enterica + DAEC + aEPEC
1	3	Giardia lamblia + Salmonella enterica + EAEC
1	5	Giardia lamblia + Salmonella enterica + EAEC + DAEC + STEC
1	5	Giardia lamblia + Sapovirus + Cryptosporidium spp. + EAEC + aEPEC
1	9	Giardia lamblia + Trichuris trichiura + Adenovirus + Norovirus + EAEC + DAEC + aEPEC + ETEC + EIEC/Shigella
1	3	Giardia lamblia + tEPEC + ETEC
1	6	Norovirus + Campylobacter spp. + EAEC + DAEC + aEPEC + ETEC
1	7	Norovirus + Campylobacter spp. + EAEC + DAEC + aEPEC + ETEC + EHEC
1	6	Norovirus + Campylobacter spp. + EAEC + DAEC + tEPEC + ETEC
1	5	Norovirus + Campylobacter spp. + EAEC + aEPEC + ETEC
1	2	Norovirus + DAEC
1	5	Norovirus + DAEC + aEPEC + ETEC + EHEC
1	5	Norovirus + EAEC + DAEC + ETEC + STEC
1	7	Norovirus + EAEC + DAEC + aEPEC + ETEC + EIEC/Shigella + EHEC
1	5	Norovirus + EAEC + DAEC + tEPEC + ETEC
1	3	Norovirus + EAEC + ETEC
1	3	Norovirus + EAEC + aEPEC
1	2	Norovirus + ETEC
1	5	Norovirus + Salmonella enterica + EAEC + DAEC + aEPEC
1	3	Norovirus + aEPEC + EIEC/Shigella
1	3	Rotavirus + Adenovirus + Campylobacter spp.
1	3	Rotavirus + Adenovirus + DAEC
1	5	Rotavirus + Adenovirus + EAEC + DAEC + aEPEC
1	4	Rotavirus + Adenovirus + EAEC + ETEC
1	4	Rotavirus + Campylobacter spp. + EAEC + DAEC
1	4	Rotavirus + Campylobacter spp. + EAEC + tEPEC
1	7	Rotavirus + Cryptosporidium spp. + EAEC + DAEC + aEPEC + ETEC + EIEC/Shigella
1	2	Rotavirus + DAEC
1	3	Rotavirus + DAEC + aEPEC
1	5	Rotavirus + EAEC + DAEC + tEPEC + ETEC
1	3	Rotavirus + EAEC + aEPEC
1	3	Rotavirus + EAEC + tEPEC
1	3	Rotavirus + Norovirus + Salmonella enterica
1	5	Rotavirus + Salmonella enterica + EAEC + DAEC + aEPEC
1	2	Rotavirus + tEPEC
1	3	Salmonella enterica + Campylobacter spp. + EAEC
1	4	Salmonella enterica + Campylobacter spp. + EAEC + STEC
1	4	Salmonella enterica + Campylobacter spp. + EAEC + aEPEC
1	3	Salmonella enterica + DAEC + ETEC
1	3	Salmonella enterica + DAEC + tEPEC
1	3	Salmonella enterica + EAEC + DAEC
1	4	Salmonella enterica + EAEC + DAEC + aEPEC
1	5	Salmonella enterica + EAEC + DAEC + aEPEC + EHEC
1	5	Salmonella enterica + EAEC + DAEC + aEPEC + ETEC
1	4	Salmonella enterica + EAEC + DAEC + tEPEC
1	5	Salmonella enterica + EAEC + DAEC + tEPEC + ETEC
1	3	Salmonella enterica + EAEC + aEPEC
1	4	Salmonella enterica + EAEC + aEPEC + ETEC
1	5	Salmonella enterica + EAEC + tEPEC + ETEC + EHEC
1	3	Salmonella enterica + aEPEC + EHEC
1	6	Sapovirus + Adenovirus + Campylobacter spp. + DAEC + tEPEC + ETEC
1	7	Sapovirus + Adenovirus + Campylobacter spp. + EAEC + DAEC + tEPEC + ETEC
1	4	Sapovirus + Adenovirus + Norovirus + EAEC
1	7	Sapovirus + Adenovirus + Norovirus + EAEC + DAEC + aEPEC + EHEC
1	5	Sapovirus + Cryptosporidium spp. + Campylobacter spp. + EAEC + aEPEC
1	4	Sapovirus + DAEC + aEPEC + EHEC
1	5	Sapovirus + EAEC + DAEC + aEPEC + ETEC
1	6	Sapovirus + EAEC + DAEC + aEPEC + ETEC + EHEC
1	5	Sapovirus + EAEC + DAEC + tEPEC + ETEC
1	3	Sapovirus + EAEC + aEPEC
1	5	Sapovirus + aEPEC + ETEC + EIEC/Shigella + EHEC
1	5	Trichuris trichiura + Adenovirus + Norovirus + EAEC + aEPEC
1	3	aEPEC + ETEC + EIEC/Shigella
1	2	tEPEC + EHEC
